# Pharmacogenomic Variants in the Russian Population: A Retrospective Analysis of 6102 Exomes

**DOI:** 10.64898/2026.02.16.26346289

**Authors:** Anastasiia A. Buianova, Valery V. Cheranev, Anna O. Shmitko, Iuliia A. Vasiliadis, Galit A. Ilyina, Oleg N. Suchalko, Mikhail Iu. Kuznetsov, Vera A. Belova, Dmitriy O. Korostin

## Abstract

**Background:** Personalized pharmacotherapy requires systematic consideration of genetic factors influencing drug efficacy and safety. The accumulation of large-scale whole-exome sequencing (WES) data provides an opportunity to assess population frequencies of clinically significant pharmacogenetic variants; however, the diagnostic applicability of exome data for pharmacogenomics remains insufficiently studied.

**Materials and Methods:** A retrospective analysis of 6,102 anonymized sequencing datasets obtained between 2020 and 2025 was performed using the DNBSEQ-G400 (MGI) platform and Agilent SureSelect Human All Exon v6/v7/v8 enrichment kits. SNV and indel detection, CNV analysis, high-resolution *HLA* typing, and diplotype assignment for key pharmacogenes were conducted. Pharmacogenomic annotations were derived from PharmGKB (levels of evidence 1A–2B), CPIC, and PharmVar. Additionally, WES limitations and the feasibility of imputing non-coding pharmacogenetic variants were evaluated.

**Results:** Population frequencies of alleles and metabolic phenotypes were determined for 13 Very Important Pharmacogenes (VIPs), along with the distribution of *HLA* class I and II alleles. The highest allelic and phenotypic variability was observed in CYP family genes, particularly *CYP2D6, CYP2C19*, and *CYP2B6*. A total of 663 pharmacogenomic annotations were identified, predominantly related to drug metabolism (50.38%) and toxicity (29.56%), including psychotropic agents, anticoagulants, statins, opioid analgesics, antineoplastic agents, and immunosuppressants. At least 32 drugs require pharmacogenetic testing based on variants located in non-coding regions, as well as accurate *CYP2D6* copy number determination. Linkage disequilibrium analysis demonstrated the inability to reliably impute most non-coding pharmacogenetic variants from WES data.

**Conclusion:** These findings represent one of the largest reference assessments to date of pharmacogenetically significant variant and *HLA* allele frequencies in the Russian population. The results confirm the utility of WES for population pharmacogenomic screening while simultaneously highlighting its fundamental limitations and the need for alternative genetic diagnostic methods in selected cases.
