## Supplementary material for "Pharmacogenomic Variants in the Russian Population: A Retrospective Analysis of 6102 Exomes": ...with distributions reported in European populations (Figure 2A, Table S2).

### Sheet: Sheet1
Gene	Allele	Allele Frequency	Homozygous Frequency	Heterozygous Frequency	CPIC/ClinPGx Function
CYP2B6	CYP2B6*1	0.512701	0.273025	0.479351	Normal function
CYP2B6	CYP2B6*10	0.00516224	0.000327761	0.00966896	Uncertain function
CYP2B6	CYP2B6*11	0.00262209	0.000163881	0.00491642	Uncertain function
CYP2B6	CYP2B6*12	8.19403e-05	0	0.000163881	No function
CYP2B6	CYP2B6*13	0.00155687	0	0.00311373	No function
CYP2B6	CYP2B6*14	0.0125369	0	0.0250737	Uncertain function
CYP2B6	CYP2B6*15	0.00262209	0	0.00524418	Uncertain function
CYP2B6	CYP2B6*2	0.0664536	0.00409702	0.124713	Normal function
CYP2B6	CYP2B6*22	0.0127827	0.000163881	0.0252376	Uncertain function
CYP2B6	CYP2B6*26	0.000327761	0	0.000655523	Decreased function
CYP2B6	CYP2B6*3	0.00213045	0	0.0042609	Uncertain function
CYP2B6	CYP2B6*36	0.000491642	0	0.000983284	Decreased function
CYP2B6	CYP2B6*4	0.02196	0.000327761	0.0432645	Increased function
CYP2B6	CYP2B6*5	0.118404	0.0152409	0.206326	Normal function
CYP2B6	CYP2B6*6	0.213537	0.0534251	0.320223	Decreased function
CYP2B6	CYP2B6*7	0.00262209	0	0.00524418	Decreased function
CYP2B6	CYP2B6*8	8.19403e-05	0	0.000163881	No function
CYP2B6	CYP2B6*9	0.0239266	0.000163881	0.0475254	Decreased function
CYP2C19	CYP2C19*1	0.782694	0.612914	0.339561	Normal function
CYP2C19	CYP2C19*13	8.19403e-05	0	0.000163881	Normal function
CYP2C19	CYP2C19*15	0.000245821	0	0.000491642	Normal function
CYP2C19	CYP2C19*2	0.128319	0.0162242	0.224189	No function
CYP2C19	CYP2C19*3	0.00589971	0.000491642	0.0108161	No function
CYP2C19	CYP2C19*33	0.000245821	0	0.000491642	Uncertain function
CYP2C19	CYP2C19*35	0.000327761	0	0.000655523	No function
CYP2C19	CYP2C19*38	0.0771878	0.00655523	0.141265	Normal function
CYP2C19	CYP2C19*4	0.00172075	0.000163881	0.00311373	No function
CYP2C19	CYP2C19*6	8.19403e-05	0	0.000163881	No function
CYP2C19	CYP2C19*8	0.00311373	0	0.00622747	No function
CYP2C19	CYP2C19*9	8.19403e-05	0	0.000163881	Decreased function
CYP2C8	CYP2C8*1	0.864389	0.748771	0.231236	None
CYP2C8	CYP2C8*15	0.00655523	0	0.0131105	None
CYP2C8	CYP2C8*2	0.00319567	0	0.00639135	None
CYP2C8	CYP2C8*3	0.0826778	0.00721075	0.150934	None
CYP2C8	CYP2C8*4	0.0424451	0.00196657	0.0809571	None
CYP2C8	CYP2C8*6	8.19403e-05	0	0.000163881	None
CYP2C8	CYP2C8*7	0.000655523	0	0.00131105	None
CYP2C9	CYP2C9*1	0.813913	0.661422	0.304982	Normal function
CYP2C9	CYP2C9*11	0.00147493	0	0.00294985	Decreased function
CYP2C9	CYP2C9*12	0.000819403	0	0.00163881	Decreased function
CYP2C9	CYP2C9*14	8.19403e-05	0	0.000163881	Decreased function
CYP2C9	CYP2C9*2	0.094723	0.0093412	0.170764	Decreased function
CYP2C9	CYP2C9*20	0.000163881	0	0.000327761	Uncertain function
CYP2C9	CYP2C9*29	0.0093412	0.000163881	0.0183546	Decreased function
CYP2C9	CYP2C9*3	0.0784989	0.00639135	0.144215	No function
CYP2C9	CYP2C9*34	8.19403e-05	0	0.000163881	Uncertain function
CYP2C9	CYP2C9*35	8.19403e-05	0	0.000163881	No function
CYP2C9	CYP2C9*36	8.19403e-05	0	0.000163881	Uncertain function
CYP2C9	CYP2C9*4	0.000163881	0	0.000327761	Decreased function
CYP2C9	CYP2C9*41	8.19403e-05	0	0.000163881	Uncertain function
CYP2C9	CYP2C9*44	8.19403e-05	0	0.000163881	Decreased function
CYP2C9	CYP2C9*54	0.000163881	0	0.000327761	Uncertain function
CYP2C9	CYP2C9*62	8.19403e-05	0	0.000163881	Uncertain function
CYP2C9	CYP2C9*63	8.19403e-05	0	0.000163881	Uncertain function
CYP2C9	CYP2C9*7	8.19403e-05	0	0.000163881	Uncertain function
CYP2D6	CYP2D6*1	0.354474	0.143559	0.420846	Normal function
CYP2D6	CYP2D6*10	0.0331858	0.00524418	0.0558833	Decreased function
CYP2D6	CYP2D6*108	0.000163881	0	0.000327761	Unknown function
CYP2D6	CYP2D6*111	8.19403e-05	0	0.000163881	Uncertain function
CYP2D6	CYP2D6*113	0.000163881	0	0.000327761	Uncertain function
CYP2D6	CYP2D6*114	8.19403e-05	0	0.000163881	No function
CYP2D6	CYP2D6*116	0.000655523	0	0.00131105	Unknown function
CYP2D6	CYP2D6*117	0.00163881	0	0.00327761	Unknown function
CYP2D6	CYP2D6*119	0.000491642	0	0.000983284	Decreased function
CYP2D6	CYP2D6*121	0.000245821	0	0.000491642	Unknown function
CYP2D6	CYP2D6*122	0.0252376	0.000163881	0.0501475	Unknown function
CYP2D6	CYP2D6*131	8.19403e-05	0	0.000163881	Uncertain function
CYP2D6	CYP2D6*132	8.19403e-05	0	0.000163881	Decreased function
CYP2D6	CYP2D6*134	8.19403e-05	0	0.000163881	Uncertain function
CYP2D6	CYP2D6*139	0.00147493	0.000163881	0.00262209	Unknown function
CYP2D6	CYP2D6*140	0.000327761	0	0.000655523	Unknown function
CYP2D6	CYP2D6*142	0.000245821	0	0.000491642	Uncertain function
CYP2D6	CYP2D6*146	0.000409702	0	0.000819403	Uncertain function
CYP2D6	CYP2D6*15	0.000163881	0	0.000327761	No function
CYP2D6	CYP2D6*17	0.000819403	0	0.00163881	Decreased function
CYP2D6	CYP2D6*2	0.178712	0.0422812	0.272861	Normal function
CYP2D6	CYP2D6*22	0.00139299	0.000163881	0.00245821	Uncertain function
CYP2D6	CYP2D6*27	8.19403e-05	0	0.000163881	Normal function
CYP2D6	CYP2D6*28	0.000491642	0	0.000983284	Uncertain function
CYP2D6	CYP2D6*3	0.0113078	0.000655523	0.0213045	No function
CYP2D6	CYP2D6*31	8.19403e-05	0	0.000163881	No function
CYP2D6	CYP2D6*32	0.000163881	0.000163881	0	Decreased function
CYP2D6	CYP2D6*33	0.0177811	0.000819403	0.0339233	Normal function
CYP2D6	CYP2D6*34	0.000409702	0	0.000819403	Normal function
CYP2D6	CYP2D6*35	0.0882498	0.0117994	0.152901	Normal function
CYP2D6	CYP2D6*39	0.000983284	0	0.00196657	Normal function
CYP2D6	CYP2D6*4	0.163471	0.0317929	0.263356	No function
CYP2D6	CYP2D6*41	0.0794821	0.00901344	0.140937	Decreased function
CYP2D6	CYP2D6*43	8.19403e-05	0	0.000163881	Uncertain function
CYP2D6	CYP2D6*49	0.000327761	0	0.000655523	Decreased function
CYP2D6	CYP2D6*5	0.000819403	0.000327761	0.000983284	No function
CYP2D6	CYP2D6*52	0.000163881	0	0.000327761	Decreased function
CYP2D6	CYP2D6*59	0.00630941	0.000327761	0.0119633	Decreased function
CYP2D6	CYP2D6*6	0.0104064	0.000327761	0.0201573	No function
CYP2D6	CYP2D6*62	8.19403e-05	0	0.000163881	No function
CYP2D6	CYP2D6*65	0.000409702	0	0.000819403	Uncertain function
CYP2D6	CYP2D6*69	0.000245821	0	0.000491642	No function
CYP2D6	CYP2D6*7	0.00196657	0	0.00393314	No function
CYP2D6	CYP2D6*74	0.000409702	0	0.000819403	Unknown function
CYP2D6	CYP2D6*8	8.19403e-05	0	0.000163881	No function
CYP2D6	CYP2D6*82	8.19403e-05	0	0.000163881	Unknown function
CYP2D6	CYP2D6*89	0.000163881	0	0.000327761	Uncertain function
CYP2D6	CYP2D6*9	0.0158145	0.000819403	0.0299902	Decreased function
CYP2D6	CYP2D6*96	8.19403e-05	0	0.000163881	No function
CYP3A4	CYP3A4*1	0.88979	0.792691	0.194199	Normal function
CYP3A4	CYP3A4*10	0.000573582	0	0.00114716	None
CYP3A4	CYP3A4*15	8.19403e-05	0	0.000163881	None
CYP3A4	CYP3A4*17	0.000409702	0	0.000819403	Decreased function
CYP3A4	CYP3A4*18	0.000163881	0	0.000327761	Decreased function
CYP3A4	CYP3A4*19	8.19403e-05	0	0.000163881	None
CYP3A4	CYP3A4*2	0.000163881	0	0.000327761	None
CYP3A4	CYP3A4*26	0.000163881	0	0.000327761	No function
CYP3A4	CYP3A4*3	0.00442478	0	0.00884956	None
CYP3A4	CYP3A4*36	0.0956244	0.0101606	0.170928	None
CYP3A4	CYP3A4*4	8.19403e-05	0	0.000163881	None
CYP3A4	CYP3A4*6	0.000327761	0	0.000655523	No function
CYP3A4	CYP3A4*7	0.00663717	0	0.0132743	None
CYP3A4	CYP3A4*8	0.00147493	0	0.00294985	Decreased function
CYP3A5	CYP3A5*1	0.99959	0.999181	0.000819403	Normal function
CYP3A5	CYP3A5*6	0.000245821	0	0.000491642	No function
CYP3A5	CYP3A5*7	0.000163881	0	0.000327761	No function
CYP4F2	CYP4F2*1	0.619387	0.555228	0.128319	None
CYP4F2	CYP4F2*2	0.12586	0.000819403	0.250082	None
CYP4F2	CYP4F2*3	0.254753	0.0676827	0.37414	None
DPYD	DPYD*1	0.388233	0.221239	0.333989	Normal function
DPYD	DPYD*13	0.000163881	0	0.000327761	No function
DPYD	DPYD*2A	0.00352343	0	0.00704687	No function
DPYD	DPYD*4	0.0100787	0.000163881	0.0198296	Normal function
DPYD	DPYD*5	0.184448	0.0321206	0.304654	Normal function
DPYD	DPYD*6	0.0400688	0.00294985	0.074238	Normal function
DPYD	DPYD*9A	0.230007	0.0462144	0.367584	Normal function
DPYD	c.1774C>T	8.19403e-05	0	0.000163881	No function
DPYD	c.1896T>C	0.0359718	0.00213045	0.0676827	Normal function
DPYD	c.2161G>A	8.19403e-05	0	0.000163881	Normal function
DPYD	c.2279C>T	8.19403e-05	0	0.000163881	Decreased function
DPYD	c.2846A>T	0.000491642	0.000163881	0.000655523	Decreased function
DPYD	c.451A>G	8.19403e-05	0	0.000163881	Normal function
DPYD	c.496A>G	0.0998853	0.00639135	0.186988	Normal function
DPYD	c.775A>G	0.00671911	0.000163881	0.0131105	Normal function
DPYD	c.934C>T	8.19403e-05	0	0.000163881	Normal function
NUDT15	NUDT15*1	0.971731	0.945428	0.0526057	Normal function
NUDT15	NUDT15*3	0.0214684	0.000655523	0.0416257	No function
NUDT15	NUDT15*4	8.19403e-05	0	0.000163881	Uncertain function
NUDT15	NUDT15*5	0.000409702	0	0.000819403	Uncertain function
NUDT15	NUDT15*6	0.00540806	0	0.0108161	Uncertain function
NUDT15	NUDT15*9	0.000901344	0	0.00180269	No function
SLCO1B1	SLCO1B1*1	0.533268	0.282366	0.501803	Normal function
SLCO1B1	SLCO1B1*14	0.104146	0.0122911	0.18371	Increased function
SLCO1B1	SLCO1B1*15	0.170928	0.0290069	0.283841	No function
SLCO1B1	SLCO1B1*19	0.000491642	0	0.000983284	Uncertain function
SLCO1B1	SLCO1B1*20	0.0383481	0.00196657	0.072763	Increased function
SLCO1B1	SLCO1B1*26	0.000245821	0	0.000491642	Uncertain function
SLCO1B1	SLCO1B1*29	8.19403e-05	0	0.000163881	Uncertain function
SLCO1B1	SLCO1B1*34	8.19403e-05	0	0.000163881	Uncertain function
SLCO1B1	SLCO1B1*37	0.118486	0.0208128	0.195346	Normal function
SLCO1B1	SLCO1B1*4	0.000245821	0	0.000491642	Uncertain function
SLCO1B1	SLCO1B1*40	8.19403e-05	0	0.000163881	Uncertain function
SLCO1B1	SLCO1B1*45	0.000245821	0	0.000491642	No function
SLCO1B1	SLCO1B1*46	0.00139299	0	0.00278597	Uncertain function
SLCO1B1	SLCO1B1*5	0.0319567	0.000819403	0.0622747	No function
TPMT	TPMT*1	0.970583	0.941822	0.0575221	Normal function
TPMT	TPMT*12	0.000245821	0	0.000491642	Uncertain function
TPMT	TPMT*16	8.19403e-05	0	0.000163881	Uncertain function
TPMT	TPMT*17	8.19403e-05	0	0.000163881	Uncertain function
TPMT	TPMT*18	8.19403e-05	0	0.000163881	Uncertain function
TPMT	TPMT*2	0.000983284	0	0.00196657	No function
TPMT	TPMT*20	8.19403e-05	0	0.000163881	Uncertain function
TPMT	TPMT*23	8.19403e-05	0	0.000163881	No function
TPMT	TPMT*3	0.0270403	0.000655523	0.0527696	No function
TPMT	TPMT*30	8.19403e-05	0	0.000163881	Unknown function
TPMT	TPMT*34	8.19403e-05	0	0.000163881	Uncertain function
TPMT	TPMT*36	0.000245821	0	0.000491642	Unknown function
TPMT	TPMT*37	0.000245821	0	0.000491642	Uncertain function
TPMT	TPMT*8	8.19403e-05	0	0.000163881	Uncertain function
UGT1A1	UGT1A1*1	0.628073	0.368895	0.518355	Normal function
UGT1A1	UGT1A1*28	0.337512	0.0932481	0.488528	Decreased function
UGT1A1	UGT1A1*36	0.012373	0.00196657	0.0208128	Increased function
UGT1A1	UGT1A1*37	0.000901344	0	0.00180269	Decreased function
UGT1A1	UGT1A1*6	0.0211406	0.00229433	0.0376926	Decreased function

### Sheet: Sheet2
Diplotype	No. of Individuals
CYP3A5*1, CYP3A5*1	6097
NUDT15*1, NUDT15*1	5769
TPMT*1, TPMT*1	5747
CYP3A4*1, CYP3A4*1	4837
CYP2C8*1, CYP2C8*1	4569
CYP2C9*1, CYP2C9*1	4036
CYP2C19*1, CYP2C19*1	3740
CYP4F2*1, CYP4F2*1	3388
UGT1A1*1, UGT1A1*28	2900
UGT1A1*1, UGT1A1*1	2251
SLCO1B1*1, SLCO1B1*1	1723
CYP2B6*1, CYP2B6*1	1666
CYP4F2*2, CYP4F2*3	1513
DPYD*1, DPYD*1	1350
CYP2B6*1, CYP2B6*6	1259
CYP2C19*1, CYP2C19*2	1222
SLCO1B1*1, SLCO1B1*15	1143
CYP3A4*1, CYP3A4*36	1026
CYP2C9*1, CYP2C9*2	948
CYP2D6*1, CYP2D6*1	876
DPYD*1, DPYD*5	876
CYP2C8*1, CYP2C8*3	863
CYP2C9*1, CYP2C9*3	793
CYP4F2*1, CYP4F2*3	770
DPYD*9A, c.496A>G	766
CYP2B6*1, CYP2B6*5	761
CYP2C19*1, CYP2C19*38	736
SLCO1B1*1, SLCO1B1*37	732
CYP2D6*1, CYP2D6*4	702
CYP2D6*1, CYP2D6*2	700
SLCO1B1*1, SLCO1B1*14	671
DPYD*9A, DPYD*5	669
UGT1A1*28, UGT1A1*28	569
DPYD*1, DPYD*9A	511
CYP2B6*1, CYP2B6*2	446
CYP2C8*1, CYP2C8*4	438
CYP4F2*3, CYP4F2*3	413
CYP2D6*1, CYP2D6*35	337
CYP2B6*6, CYP2B6*6	326
TPMT*1, TPMT*3	322
CYP2D6*2, CYP2D6*4	322
CYP2D6*1, CYP2D6*41	305
CYP2B6*5, CYP2B6*6	292
DPYD*9A, DPYD*9A	282
CYP2D6*2, CYP2D6*2	258
SLCO1B1*1, SLCO1B1*20	258
SLCO1B1*15, SLCO1B1*37	248
NUDT15*1, NUDT15*3	246
SLCO1B1*1, SLCO1B1*5	238
DPYD*1, DPYD*6	209
SLCO1B1*14, SLCO1B1*15	205
DPYD*5, DPYD*5	196
CYP2D6*4, CYP2D6*4	194
CYP2B6*1, CYP2B6*9	187
SLCO1B1*15, SLCO1B1*15	177
CYP2D6*4, CYP2D6*35	175
CYP2D6*4, CYP2D6*41	175
DPYD*1, c.1896T>C	173
CYP2D6*2, CYP2D6*35	172
CYP2D6*2, CYP2D6*41	170
DPYD*1, c.496A>G	167
CYP2B6*2, CYP2B6*6	153
SLCO1B1*14, SLCO1B1*37	144
UGT1A1*1, UGT1A1*6	137
DPYD*9A, c.1896T>C	137
CYP2B6*1, CYP2B6*4	130
SLCO1B1*37, SLCO1B1*37	127
CYP2D6*1, CYP2D6*10	120
c.496A>G, DPYD*5	118
UGT1A1*1, UGT1A1*36	116
CYP2C19*2, CYP2C19*38	113
CYP2B6*6, CYP2B6*14	108
DPYD*5, DPYD*6	107
CYP2D6*2, CYP2D6*122	100
CYP2C19*2, CYP2C19*2	99
CYP2B6*2, CYP2B6*5	96
CYP2B6*5, CYP2B6*5	93
CYP2D6*1, CYP2D6*33	91
CYP2C9*1, CYP2C9*29	90
CYP2D6*35, CYP2D6*41	83
UGT1A1*6, UGT1A1*28	81
CYP2D6*4, CYP2D6*10	78
DPYD*9A, DPYD*6	78
CYP2D6*1, CYP2D6*9	76
SLCO1B1*14, SLCO1B1*14	75
CYP2B6*4, CYP2B6*6	74
CYP2D6*1, CYP2D6*122	73
CYP2C8*1, CYP2C8*15	73
CYP3A4*1, CYP3A4*7	73
CYP2C9*2, CYP2C9*3	73
CYP2D6*35, CYP2D6*35	72
SLCO1B1*5, SLCO1B1*15	71
DPYD*1, DPYD*4	66
SLCO1B1*20, SLCO1B1*37	65
SLCO1B1*15, SLCO1B1*20	63
CYP2B6*1, CYP2B6*22	62
CYP3A4*36, CYP3A4*36	62
DPYD*9A, c.775A>G	61
NUDT15*1, NUDT15*6	59
CYP2D6*2, CYP2D6*10	58
CYP2C9*2, CYP2C9*2	57
CYP2D6*41, CYP2D6*41	55
CYP2D6*35, CYP2D6*122	52
SLCO1B1*5, SLCO1B1*14	52
CYP3A4*1, CYP3A4*3	51
CYP2C19*1, CYP2C19*3	51
CYP2D6*1, CYP2D6*3	51
DPYD*5, c.1896T>C	50
CYP2C8*3, CYP2C8*4	48
CYP2D6*41, CYP2D6*122	45
CYP2C8*3, CYP2C8*3	44
SLCO1B1*14, SLCO1B1*20	41
CYP2C19*38, CYP2C19*38	40
CYP2B6*5, CYP2B6*9	40
CYP2D6*1, CYP2D6*6	40
CYP2C9*3, CYP2C9*3	39
c.496A>G, c.496A>G	39
c.496A>G, DPYD*6	39
CYP2D6*2, CYP2D6*33	38
c.496A>G, c.1896T>C	38
CYP2B6*6, CYP2B6*22	37
CYP2B6*4, CYP2B6*5	35
CYP2B6*2, CYP2B6*9	34
CYP2D6*4, CYP2D6*9	33
CYP2D6*10, CYP2D6*10	32
CYP2B6*1, CYP2B6*10	31
CYP2D6*4, CYP2D6*33	30
CYP2D6*2, CYP2D6*9	29
CYP2B6*7, CYP2B6*14	29
CYP2C8*1, CYP2C8*2	28
DPYD*1, DPYD*2A	28
CYP2C19*1, CYP2C19*8	27
CYP2D6*10, CYP2D6*35	26
CYP2D6*10, CYP2D6*41	26
CYP2B6*2, CYP2B6*2	25
CYP2D6*3, CYP2D6*4	24
CYP2D6*1, CYP2D6*59	24
CYP2D6*4, CYP2D6*6	23
CYP2B6*3, CYP2B6*22	23
CYP2D6*33, CYP2D6*35	22
DPYD*4, DPYD*5	22
CYP2D6*2, CYP2D6*6	20
CYP2D6*9, CYP2D6*35	20
CYP2B6*5, CYP2B6*22	19
CYP2B6*1, CYP2B6*15	18
CYP2B6*2, CYP2B6*4	18
DPYD*6, DPYD*6	18
CYP2D6*2, CYP2D6*59	17
SLCO1B1*5, SLCO1B1*20	17
CYP3A4*1, CYP3A4*8	16
CYP2B6*1, CYP2B6*11	16
CYP2D6*2, CYP2D6*3	15
DPYD*9A, DPYD*4	15
CYP2B6*6, CYP2B6*10	14
CYP2C9*2, CYP2C9*29	14
CYP2C19*1, CYP2C19*4	14
UGT1A1*6, UGT1A1*6	14
CYP2D6*6, CYP2D6*35	14
CYP4F2*1, CYP4F2*2	13
CYP2D6*3, CYP2D6*41	13
CYP2B6*9, CYP2B6*14	13
CYP2C9*1, CYP2C9*11	13
c.1896T>C, c.1896T>C	13
CYP2C19*1, CYP2C19*2	12
SLCO1B1*20, SLCO1B1*20	12
CYP2C8*4, CYP2C8*4	12
UGT1A1*36, UGT1A1*36	12
CYP2D6*4, CYP2D6*59	12
CYP2D6*3, CYP2D6*35	12
TPMT*1, TPMT*2	12
CYP2D6*9, CYP2D6*41	11
UGT1A1*6, UGT1A1*36	11
SLCO1B1*1, SLCO1B1*46	11
CYP2C19*2, CYP2C19*3	11
CYP2B6*1, CYP2B6*13	11
NUDT15*1, NUDT15*9	11
UGT1A1*1, UGT1A1*37	10
c.1896T>C, DPYD*6	10
CYP2C9*1, CYP2C9*12	9
CYP2D6*59, CYP2D6*122	8
CYP2C9*3, CYP2C9*29	8
CYP2C8*1, CYP2C8*7	8
CYP2D6*1, CYP2D6*117	8
DPYD*5, DPYD*2A	8
CYP3A4*7, CYP3A4*36	7
CYP2D6*41, CYP2D6*59	7
CYP2D6*1, CYP2D6*7	7
NUDT15*3, NUDT15*6	7
CYP2D6*6, CYP2D6*41	7
CYP2D6*1, CYP2D6*22	7
DPYD*4, DPYD*6	7
CYP2D6*1, CYP2D6*139	6
CYP2B6*6, CYP2B6*9	6
CYP2D6*33, CYP2D6*41	6
CYP2D6*39, CYP2D6*139	6
CYP2B6*5, CYP2B6*11	6
CYP2C8*2, CYP2C8*4	6
CYP2D6*4, CYP2D6*122	6
CYP3A4*1, CYP3A4*10	6
CYP2B6*5, CYP2B6*15	6
CYP2C19*8, CYP2C19*38	6
c.496A>G, c.775A>G	6
c.496A>G, DPYD*4	6
CYP4F2*2, CYP4F2*2	5
CYP2D6*6, CYP2D6*122	5
CYP2C8*2, CYP2C8*3	5
CYP2D6*33, CYP2D6*33	5
CYP2D6*10, CYP2D6*33	5
CYP2C8*3, CYP2C8*15	5
CYP2C19*2, CYP2C19*8	5
CYP2D6*6, CYP2D6*10	5
CYP2D6*4, CYP2D6*117	5
SLCO1B1*5, SLCO1B1*5	5
CYP2D6*9, CYP2D6*9	5
CYP2D6*3, CYP2D6*10	5
CYP2D6*7, CYP2D6*35	5
c.775A>G, DPYD*5	5
CYP2B6*9, CYP2B6*10	4
CYP2D6*3, CYP2D6*3	4
CYP2B6*2, CYP2B6*15	4
CYP2D6*10, CYP2D6*74	4
CYP2B6*1, CYP2B6*26	4
NUDT15*1, NUDT15*5	4
CYP2C19*2, CYP2C19*4	4
CYP3A4*1, CYP3A4*17	4
CYP2C9*2, CYP2C9*11	4
CYP2D6*2, CYP2D6*7	4
CYP2B6*4, CYP2B6*22	4
SLCO1B1*1, SLCO1B1*19	4
CYP2B6*6, CYP2B6*11	4
CYP2D6*9, CYP2D6*10	4
NUDT15*3, NUDT15*3	4
TPMT*3, TPMT*3	4
CYP2C19*3, CYP2C19*38	4
DPYD*1, c.775A>G	4
DPYD*9A, DPYD*2A	4
CYP2D6*35, CYP2D6*59	3
CYP2D6*6, CYP2D6*9	3
CYP2D6*1, CYP2D6*146	3
CYP2B6*9, CYP2B6*22	3
CYP2D6*10, CYP2D6*34	3
CYP2D6*4, CYP2D6*116	3
CYP2D6*4, CYP2D6*7	3
TPMT*1, TPMT*36	3
CYP2B6*2, CYP2B6*10	3
CYP2D6*3, CYP2D6*6	3
CYP2C19*1, CYP2C19*33	3
CYP2D6*35, CYP2D6*119	3
CYP2D6*2, CYP2D6*65	3
CYP2D6*33, CYP2D6*122	3
CYP2B6*6, CYP2B6*13	3
CYP2D6*1, CYP2D6*17	3
CYP2D6*1, CYP2D6*140	3
TPMT*1, TPMT*12	3
CYP3A5*1, CYP3A5*6	3
TPMT*1, TPMT*37	3
CYP2D6*2, CYP2D6*22	3
CYP2C19*3, CYP2C19*3	3
SLCO1B1*1, SLCO1B1*4	3
CYP2B6*5, CYP2B6*10	3
CYP2D6*122, CYP2D6*139	3
CYP2B6*14, CYP2B6*36	3
CYP2B6*6, CYP2B6*15	3
CYP2B6*3, CYP2B6*36	3
CYP3A4*1, CYP3A4*6	3
DPYD*4, c.1896T>C	3
CYP2C19*35, CYP2C19*38	2
CYP2D6*28, CYP2D6*122	2
CYP2D6*2, CYP2D6*117	2
SLCO1B1*1, SLCO1B1*45	2
CYP2B6*2, CYP2B6*13	2
CYP2D6*1, CYP2D6*15	2
CYP2B6*4, CYP2B6*4	2
SLCO1B1*14, SLCO1B1*19	2
CYP3A5*1, CYP3A5*7	2
CYP2B6*2, CYP2B6*22	2
CYP2D6*3, CYP2D6*9	2
CYP2D6*7, CYP2D6*41	2
CYP2D6*9, CYP2D6*33	2
CYP2D6*2, CYP2D6*39	2
CYP2D6*4, CYP2D6*142	2
CYP2D6*22, CYP2D6*41	2
CYP2C9*1, CYP2C9*4	2
CYP2D6*59, CYP2D6*59	2
CYP2C19*1, CYP2C19*15	2
CYP2C19*1, CYP2C19*35	2
CYP2B6*10, CYP2B6*22	2
CYP2D6*4, CYP2D6*89	2
CYP2D6*6, CYP2D6*6	2
CYP2B6*2, CYP2B6*11	2
CYP2D6*2, CYP2D6*17	2
CYP2C9*1, CYP2C9*54	2
CYP2D6*6, CYP2D6*33	2
SLCO1B1*5, SLCO1B1*46	2
CYP2B6*9, CYP2B6*11	2
CYP2D6*1, CYP2D6*49	2
CYP2D6*7, CYP2D6*33	2
CYP2D6*117, CYP2D6*122	2
CYP2B6*10, CYP2B6*10	2
SLCO1B1*14, SLCO1B1*46	2
CYP2D6*3, CYP2D6*122	2
SLCO1B1*14, SLCO1B1*26	2
CYP3A4*1, CYP3A4*2	2
CYP3A4*3, CYP3A4*36	2
CYP2D6*3, CYP2D6*33	2
CYP3A4*8, CYP3A4*36	2
CYP2C8*4, CYP2C8*15	2
CYP2D6*2, CYP2D6*116	2
CYP2C9*3, CYP2C9*20	2
DPYD*1, DPYD*13	2
DPYD*9A, c.2846A>T	2
c.775A>G, DPYD*6	2
CYP2D6*2, CYP2D6*5	2
CYP2D6*5, CYP2D6*5	2
CYP2D6*9, CYP2D6*122	1
CYP2B6*4, CYP2B6*10	1
CYP2D6*4, CYP2D6*113	1
CYP2D6*1, CYP2D6*96	1
CYP2B6*2, CYP2B6*12	1
SLCO1B1*29, SLCO1B1*37	1
SLCO1B1*14, SLCO1B1*40	1
CYP2D6*28, CYP2D6*35	1
CYP2D6*7, CYP2D6*9	1
TPMT*1, TPMT*17	1
CYP2B6*5, CYP2B6*13	1
CYP2D6*1, CYP2D6*28	1
CYP2C9*1, CYP2C9*44	1
CYP2B6*4, CYP2B6*7	1
CYP2D6*35, CYP2D6*43	1
CYP2D6*33, CYP2D6*34	1
CYP2D6*10, CYP2D6*39	1
CYP2C19*1, CYP2C19*13	1
CYP2D6*32, CYP2D6*32	1
CYP2D6*2, CYP2D6*140	1
CYP2D6*35, CYP2D6*108	1
CYP2D6*2, CYP2D6*49	1
CYP2D6*1, CYP2D6*116	1
CYP3A4*15, CYP3A4*36	1
CYP2C9*3, CYP2C9*7	1
TPMT*1, TPMT*18	1
CYP2D6*9, CYP2D6*17	1
CYP3A4*18, CYP3A4*36	1
CYP2D6*10, CYP2D6*49	1
CYP2D6*22, CYP2D6*35	1
CYP2D6*1, CYP2D6*27	1
CYP2D6*17, CYP2D6*33	1
CYP3A4*3, CYP3A4*7	1
CYP2D6*41, CYP2D6*146	1
CYP2D6*35, CYP2D6*116	1
TPMT*1, TPMT*8	1
CYP2C9*2, CYP2C9*41	1
CYP2D6*35, CYP2D6*117	1
CYP3A4*1, CYP3A4*4	1
CYP2D6*41, CYP2D6*117	1
CYP2D6*4, CYP2D6*131	1
CYP2C9*1, CYP2C9*35	1
CYP2B6*22, CYP2B6*22	1
CYP2D6*4, CYP2D6*142	1
CYP3A4*26, CYP3A4*36	1
CYP2D6*10, CYP2D6*52	1
CYP2D6*139, CYP2D6*139	1
CYP2D6*1, CYP2D6*113	1
CYP2B6*10, CYP2B6*13	1
CYP2D6*33, CYP2D6*59	1
CYP2D6*3, CYP2D6*22	1
CYP3A4*1, CYP3A4*19	1
CYP2C19*1, CYP2C19*9	1
CYP2D6*4, CYP2D6*17	1
CYP2D6*17, CYP2D6*41	1
CYP2D6*35, CYP2D6*69	1
CYP2D6*116, CYP2D6*122	1
CYP2D6*22, CYP2D6*22	1
CYP2D6*1, CYP2D6*62	1
CYP2D6*10, CYP2D6*59	1
TPMT*1, TPMT*34	1
TPMT*1, TPMT*20	1
CYP2B6*11, CYP2B6*11	1
NUDT15*1, NUDT15*4	1
SLCO1B1*15, SLCO1B1*46	1
CYP2D6*4, CYP2D6*82	1
SLCO1B1*26, SLCO1B1*37	1
CYP2B6*13, CYP2B6*22	1
CYP3A4*6, CYP3A4*36	1
TPMT*1, TPMT*23	1
CYP2D6*22, CYP2D6*33	1
CYP2D6*10, CYP2D6*117	1
CYP2D6*10, CYP2D6*65	1
CYP2D6*39, CYP2D6*41	1
CYP2D6*1, CYP2D6*8	1
CYP2D6*2, CYP2D6*28	1
CYP2D6*2, CYP2D6*121	1
CYP2D6*4, CYP2D6*119	1
CYP2C9*1, CYP2C9*36	1
CYP2D6*4, CYP2D6*114	1
CYP2D6*34, CYP2D6*122	1
CYP2D6*65, CYP2D6*74	1
SLCO1B1*14, SLCO1B1*45	1
CYP2D6*4, CYP2D6*39	1
CYP2D6*121, CYP2D6*122	1
CYP2D6*10, CYP2D6*122	1
CYP2D6*1, CYP2D6*69	1
CYP2D6*41, CYP2D6*132	1
CYP3A4*17, CYP3A4*36	1
CYP2D6*41, CYP2D6*52	1
CYP3A4*10, CYP3A4*36	1
CYP2C8*1, CYP2C8*6	1
SLCO1B1*37, SLCO1B1*46	1
CYP2B6*4, CYP2B6*15	1
CYP3A4*1, CYP3A4*26	1
CYP2D6*4, CYP2D6*108	1
CYP2B6*7, CYP2B6*22	1
CYP2D6*119, CYP2D6*146	1
CYP2C19*1, CYP2C19*6	1
CYP2C19*4, CYP2C19*38	1
CYP2D6*31, CYP2D6*35	1
CYP2B6*8, CYP2B6*9	1
CYP2D6*17, CYP2D6*139	1
CYP3A4*1, CYP3A4*18	1
CYP2D6*6, CYP2D6*69	1
CYP2C9*29, CYP2C9*29	1
NUDT15*3, NUDT15*5	1
CYP2D6*1, CYP2D6*119	1
CYP2C19*4, CYP2C19*4	1
CYP2C19*2, CYP2C19*15	1
CYP2D6*4, CYP2D6*134	1
CYP2D6*122, CYP2D6*122	1
CYP2C9*3, CYP2C9*11	1
CYP2C9*2, CYP2C9*62	1
CYP2C9*3, CYP2C9*34	1
UGT1A1*6, UGT1A1*37	1
SLCO1B1*15, SLCO1B1*34	1
CYP2D6*1, CYP2D6*39	1
TPMT*1, TPMT*30	1
CYP2C9*3, CYP2C9*14	1
CYP2C9*2, CYP2C9*12	1
CYP2B6*9, CYP2B6*9	1
CYP2D6*1, CYP2D6*111	1
CYP2B6*6, CYP2B6*7	1
CYP2C9*1, CYP2C9*63	1
TPMT*1, TPMT*16	1
CYP2D6*28, CYP2D6*41	1
CYP2D6*4, CYP2D6*121	1
c.451A>G, DPYD*5	1
DPYD*5, c.2846A>T	1
DPYD*5, c.1774C>T	1
DPYD*5, c.2279C>T	1
c.496A>G, DPYD*2A	1
DPYD*1, c.2846A>T	1
c.775A>G, DPYD*4	1
c.1896T>C, DPYD*2A	1
c.2161G>A, DPYD*6	1
DPYD*1, c.934C>T	1
DPYD*4, DPYD*2A	1
c.2846A>T, c.2846A>T	1
c.775A>G, c.1896T>C	1
DPYD*4, DPYD*4	1
c.775A>G, c.775A>G	1
CYP2D6*1, CYP2D6*5	1
CYP2D6*5, CYP2D6*35	1
CYP2D6*4, CYP2D6*5	1
CYP2D6*5, CYP2D6*41	1
