## Supplementary material for "Pharmacogenomic Variants in the Russian Population: A Retrospective Analysis of 6102 Exomes": ...HLA-DRB1*15 (13.33%), and HLA-DRB1*13 (13.11%), reflecting substantial allelic heterogeneity at this locus (Table S3).

### Sheet: Sheet1
Gene	Allele	Allele Frequency (%)
HLA-DPB1	HLA-DPB1*04:01	40.4539
HLA-DQA1	HLA-DQA1*05:01	27.0239
HLA-A	HLA-A*02:01	26.1226
HLA-DQB1	HLA-DQB1*03:01	21.2553
HLA-DQB1	HLA-DQB1*02:01	19.1003
HLA-DQA1	HLA-DQA1*01:02	19.0839
HLA-DPB1	HLA-DPB1*02:01	15.6178
HLA-DQA1	HLA-DQA1*01:01	14.9295
HLA-DPB1	HLA-DPB1*04:02	14.4543
HLA-DRB1	HLA-DRB1*07:01	13.9053
HLA-DQA1	HLA-DQA1*02:01	13.8889
HLA-C	HLA-C*04:01	13.0039
HLA-C	HLA-C*07:02	12.7581
HLA-DQB1	HLA-DQB1*05:01	12.7499
HLA-A	HLA-A*03:01	12.7253
HLA-DQA1	HLA-DQA1*03:01	12.5369
HLA-C	HLA-C*06:02	12.1927
HLA-A	HLA-A*01:01	11.783
HLA-DRB1	HLA-DRB1*15:01	11.488
HLA-C	HLA-C*07:01	11.3651
HLA-B	HLA-B*07:02	10.9718
HLA-DPB1	HLA-DPB1*03:01	10.767
HLA-A	HLA-A*24:02	10.7342
HLA-DQB1	HLA-DQB1*06:02	10.5211
HLA-DRB1	HLA-DRB1*01:01	10.0377
HLA-DQA1	HLA-DQA1*01:03	8.86595
HLA-C	HLA-C*12:03	8.75123
HLA-DRB1	HLA-DRB1*03:01	8.21862
HLA-DQB1	HLA-DQB1*03:02	7.84989
HLA-DQB1	HLA-DQB1*06:03	7.51393
HLA-DRB1	HLA-DRB1*13:01	7.17797
HLA-DRB1	HLA-DRB1*11:01	7.16978
HLA-B	HLA-B*08:01	6.68633
HLA-B	HLA-B*18:01	6.66994
HLA-B	HLA-B*13:02	6.43232
HLA-A	HLA-A*11:01	6.09636
HLA-B	HLA-B*35:01	5.9079
HLA-B	HLA-B*51:01	5.78499
HLA-C	HLA-C*02:02	5.71124
HLA-B	HLA-B*44:02	5.3507
HLA-DRB1	HLA-DRB1*11:04	5.26057
HLA-A	HLA-A*26:01	5.0885
HLA-C	HLA-C*03:04	5.04753
HLA-DQB1	HLA-DQB1*05:02	4.96559
HLA-DQB1	HLA-DQB1*03:03	4.60505
HLA-B	HLA-B*15:01	4.41658
HLA-A	HLA-A*25:01	4.1216
HLA-C	HLA-C*01:02	4.11341
HLA-B	HLA-B*27:05	3.81842
HLA-C	HLA-C*03:03	3.79384
HLA-DRB1	HLA-DRB1*04:01	3.78564
HLA-B	HLA-B*38:01	3.59718
HLA-C	HLA-C*05:01	3.54802
HLA-DQB1	HLA-DQB1*04:02	3.27761
HLA-A	HLA-A*68:01	3.1629
HLA-B	HLA-B*40:01	3.1547
HLA-DQA1	HLA-DQA1*04:01	3.10554
HLA-DRB1	HLA-DRB1*13:02	3.08915
HLA-DRB1	HLA-DRB1*08:01	3.03999
HLA-B	HLA-B*35:03	2.99082
HLA-B	HLA-B*44:03	2.85152
HLA-DPB1	HLA-DPB1*01:01	2.82694
HLA-A	HLA-A*32:01	2.79417
HLA-DRB1	HLA-DRB1*04:04	2.72861
HLA-B	HLA-B*57:01	2.69584
HLA-DRB1	HLA-DRB1*13:03	2.6057
HLA-DPB1	HLA-DPB1*17:01	2.59751
HLA-A	HLA-A*31:01	2.55654
HLA-DQB1	HLA-DQB1*06:04	2.45002
HLA-C	HLA-C*08:02	2.41724
HLA-B	HLA-B*14:02	2.37627
HLA-DRB1	HLA-DRB1*16:01	2.3353
HLA-B	HLA-B*52:01	2.24517
HLA-C	HLA-C*15:02	2.24517
HLA-C	HLA-C*07:04	2.13045
HLA-A	HLA-A*23:01	2.12225
HLA-DRB1	HLA-DRB1*12:01	2.09767
HLA-DQB1	HLA-DQB1*05:03	2.07309
HLA-B	HLA-B*40:02	2.0567
HLA-C	HLA-C*17:01	2.01573
HLA-C	HLA-C*12:02	1.99934
HLA-DPB1	HLA-DPB1*13:01	1.99115
HLA-DPB1	HLA-DPB1*05:01	1.95837
HLA-DRB1	HLA-DRB1*14:01	1.95018
HLA-B	HLA-B*49:01	1.87643
HLA-B	HLA-B*39:01	1.76991
HLA-DQB1	HLA-DQB1*06:01	1.73714
HLA-A	HLA-A*30:01	1.69617
HLA-DRB1	HLA-DRB1*15:02	1.647
HLA-B	HLA-B*41:02	1.63061
HLA-DRB1	HLA-DRB1*01:02	1.56506
HLA-B	HLA-B*50:01	1.54048
HLA-C	HLA-C*14:02	1.5159
HLA-DRB1	HLA-DRB1*04:02	1.47493
HLA-DRB1	HLA-DRB1*09:01	1.45034
HLA-DPB1	HLA-DPB1*06:01	1.42576
HLA-B	HLA-B*35:02	1.3766
HLA-DPB1	HLA-DPB1*23:01	1.3766
HLA-A	HLA-A*33:01	1.3684
HLA-B	HLA-B*56:01	1.29466
HLA-DRB1	HLA-DRB1*10:01	1.21272
HLA-B	HLA-B*58:01	1.20452
HLA-DPB1	HLA-DPB1*10:01	1.11439
HLA-DRB1	HLA-DRB1*11:03	1.07342
HLA-B	HLA-B*55:01	1.07342
HLA-DPB1	HLA-DPB1*14:01	1.06522
HLA-A	HLA-A*33:03	1.04884
HLA-B	HLA-B*37:01	1.03245
HLA-DPB1	HLA-DPB1*09:01	0.999672
HLA-A	HLA-A*02:05	0.991478
HLA-DRB1	HLA-DRB1*16:15	0.97509
HLA-B	HLA-B*44:05	0.93412
HLA-DRB1	HLA-DRB1*04:03	0.901344
HLA-C	HLA-C*03:02	0.85218
HLA-B	HLA-B*27:02	0.803015
HLA-C	HLA-C*16:02	0.753851
HLA-A	HLA-A*02:06	0.737463
HLA-A	HLA-A*02:783	0.737463
HLA-DPB1	HLA-DPB1*15:01	0.729269
HLA-DPB1	HLA-DPB1*11:01	0.721075
HLA-C	HLA-C*16:01	0.704687
HLA-DRB1	HLA-DRB1*04:05	0.688299
HLA-B	HLA-B*35:08	0.680105
HLA-A	HLA-A*29:02	0.671911
HLA-DQB1	HLA-DQB1*06:09	0.622747
HLA-DRB1	HLA-DRB1*04:08	0.622747
HLA-B	HLA-B*41:01	0.614553
HLA-A	HLA-A*66:01	0.589971
HLA-A	HLA-A*03:02	0.573582
HLA-B	HLA-B*48:01	0.565388
HLA-DQB1	HLA-DQB1*03:04	0.540806
HLA-DRB1	HLA-DRB1*04:07	0.524418
HLA-A	HLA-A*68:02	0.50803
HLA-A	HLA-A*29:01	0.491642
HLA-DQA1	HLA-DQA1*06:01	0.491642
HLA-B	HLA-B*15:17	0.483448
HLA-C	HLA-C*15:05	0.475254
HLA-B	HLA-B*07:05	0.450672
HLA-C	HLA-C*08:01	0.417896
HLA-B	HLA-B*39:06	0.417896
HLA-DRB1	HLA-DRB1*08:03	0.393314
HLA-DPB1	HLA-DPB1*19:01	0.38512
HLA-C	HLA-C*16:04	0.368732
HLA-A	HLA-A*30:04	0.327761
HLA-C	HLA-C*08:03	0.311373
HLA-DPB1	HLA-DPB1*02:02	0.303179
HLA-DQB1	HLA-DQB1*05:04	0.303179
HLA-B	HLA-B*40:06	0.294985
HLA-B	HLA-B*47:01	0.286791
HLA-B	HLA-B*51:05	0.278597
HLA-DRB1	HLA-DRB1*16:02	0.262209
HLA-DRB1	HLA-DRB1*14:04	0.254015
HLA-C	HLA-C*12:05	0.245821
HLA-A	HLA-A*24:03	0.237627
HLA-B	HLA-B*53:01	0.237627
HLA-C	HLA-C*12:98	0.237627
HLA-DPB1	HLA-DPB1*16:01	0.204851
HLA-A	HLA-A*02:07	0.204851
HLA-A	HLA-A*30:18	0.204851
HLA-DRB1	HLA-DRB1*08:04	0.196657
HLA-B	HLA-B*46:01	0.196657
HLA-B	HLA-B*18:03	0.196657
HLA-C	HLA-C*12:28	0.196657
HLA-DRB1	HLA-DRB1*13:05	0.188463
HLA-B	HLA-B*27:14	0.188463
HLA-DRB1	HLA-DRB1*12:02	0.188463
HLA-C	HLA-C*06:76	0.188463
HLA-C	HLA-C*07:31	0.180269
HLA-DQB1	HLA-DQB1*03:05	0.172075
HLA-C	HLA-C*15:04	0.172075
HLA-B	HLA-B*07:04	0.155687
HLA-DRB1	HLA-DRB1*01:03	0.147493
HLA-C	HLA-C*18:01	0.147493
HLA-DRB1	HLA-DRB1*08:02	0.139299
HLA-DRB1	HLA-DRB1*14:03	0.139299
HLA-DRB1	HLA-DRB1*16:42	0.139299
HLA-DQB1	HLA-DQB1*04:01	0.139299
HLA-A	HLA-A*69:01	0.131105
HLA-B	HLA-B*45:01	0.122911
HLA-A	HLA-A*68:24	0.122911
HLA-DPB1	HLA-DPB1*34:01	0.114716
HLA-C	HLA-C*07:27	0.114716
HLA-A	HLA-A*30:02	0.114716
HLA-DPB1	HLA-DPB1*36:01	0.114716
HLA-B	HLA-B*14:01	0.114716
HLA-DRB1	HLA-DRB1*16:04	0.114716
HLA-B	HLA-B*15:08	0.106522
HLA-A	HLA-A*24:104	0.106522
HLA-C	HLA-C*14:03	0.106522
HLA-C	HLA-C*04:360	0.106522
HLA-C	HLA-C*07:51	0.106522
HLA-B	HLA-B*54:01	0.0983284
HLA-DRB1	HLA-DRB1*04:06	0.0983284
HLA-DPB1	HLA-DPB1*26:01	0.0901344
HLA-B	HLA-B*15:18	0.0901344
HLA-B	HLA-B*51:08	0.0901344
HLA-DPB1	HLA-DPB1*136:01	0.0901344
HLA-A	HLA-A*01:188	0.0901344
HLA-A	HLA-A*03:12	0.0819403
HLA-A	HLA-A*30:55	0.0819403
HLA-DPB1	HLA-DPB1*20:01	0.0819403
HLA-C	HLA-C*12:49	0.0819403
HLA-A	HLA-A*02:02	0.0819403
HLA-DPB1	HLA-DPB1*88:01	0.0819403
HLA-B	HLA-B*39:24	0.0819403
HLA-DRB1	HLA-DRB1*15:34	0.0737463
HLA-DRB1	HLA-DRB1*15:07	0.0737463
HLA-B	HLA-B*73:01	0.0737463
HLA-C	HLA-C*06:127	0.0737463
HLA-B	HLA-B*13:01	0.0737463
HLA-B	HLA-B*15:03	0.0737463
HLA-A	HLA-A*02:17	0.0737463
HLA-C	HLA-C*07:406	0.0737463
HLA-C	HLA-C*08:05	0.0655523
HLA-C	HLA-C*07:514	0.0655523
HLA-A	HLA-A*02:197	0.0655523
HLA-B	HLA-B*15:11	0.0655523
HLA-C	HLA-C*02:05	0.0655523
HLA-A	HLA-A*03:72	0.0655523
HLA-DPB1	HLA-DPB1*45:01	0.0573582
HLA-DQA1	HLA-DQA1*01:10	0.0573582
HLA-A	HLA-A*26:08	0.0573582
HLA-DRB1	HLA-DRB1*16:34	0.0573582
HLA-A	HLA-A*02:11	0.0573582
HLA-DRB1	HLA-DRB1*14:06	0.0573582
HLA-B	HLA-B*27:07	0.0491642
HLA-C	HLA-C*12:146	0.0491642
HLA-B	HLA-B*57:03	0.0491642
HLA-C	HLA-C*12:132	0.0491642
HLA-B	HLA-B*51:07	0.0491642
HLA-C	HLA-C*01:131	0.0491642
HLA-B	HLA-B*27:04	0.0491642
HLA-DPB1	HLA-DPB1*109:01	0.0409702
HLA-B	HLA-B*07:10	0.0409702
HLA-A	HLA-A*11:02	0.0409702
HLA-B	HLA-B*15:09	0.0409702
HLA-B	HLA-B*57:02	0.0409702
HLA-DRB1	HLA-DRB1*14:07	0.0409702
HLA-B	HLA-B*38:05	0.0409702
HLA-B	HLA-B*55:02	0.0409702
HLA-A	HLA-A*01:02	0.0409702
HLA-B	HLA-B*15:16	0.0409702
HLA-DRB1	HLA-DRB1*11:02	0.0409702
HLA-C	HLA-C*03:94	0.0409702
HLA-C	HLA-C*12:04	0.0409702
HLA-DRB1	HLA-DRB1*13:15	0.0327761
HLA-A	HLA-A*02:08	0.0327761
HLA-C	HLA-C*07:96	0.0327761
HLA-A	HLA-A*02:927	0.0327761
HLA-A	HLA-A*02:35	0.0327761
HLA-DRB1	HLA-DRB1*14:05	0.0327761
HLA-DRB1	HLA-DRB1*15:03	0.0327761
HLA-C	HLA-C*15:06	0.0327761
HLA-A	HLA-A*02:20	0.0327761
HLA-A	HLA-A*31:08	0.0327761
HLA-C	HLA-C*02:10	0.0327761
HLA-C	HLA-C*04:172	0.0327761
HLA-DRB1	HLA-DRB1*16:45	0.0327761
HLA-B	HLA-B*15:02	0.0245821
HLA-C	HLA-C*04:03	0.0245821
HLA-B	HLA-B*15:10	0.0245821
HLA-A	HLA-A*32:07	0.0245821
HLA-C	HLA-C*03:272	0.0245821
HLA-A	HLA-A*34:02	0.0245821
HLA-B	HLA-B*35:32	0.0245821
HLA-C	HLA-C*12:197	0.0245821
HLA-DPB1	HLA-DPB1*51:01	0.0245821
HLA-C	HLA-C*07:10	0.0245821
HLA-A	HLA-A*02:12	0.0245821
HLA-A	HLA-A*24:50	0.0245821
HLA-C	HLA-C*07:57	0.0245821
HLA-DPB1	HLA-DPB1*199:01	0.0245821
HLA-A	HLA-A*24:26	0.0245821
HLA-B	HLA-B*15:29	0.0245821
HLA-C	HLA-C*15:11	0.0245821
HLA-DRB1	HLA-DRB1*14:12	0.0245821
HLA-A	HLA-A*02:90	0.0245821
HLA-C	HLA-C*03:344	0.0163881
HLA-C	HLA-C*01:168	0.0163881
HLA-DRB1	HLA-DRB1*14:88	0.0163881
HLA-DPB1	HLA-DPB1*57:01	0.0163881
HLA-DPB1	HLA-DPB1*758:01	0.0163881
HLA-A	HLA-A*30:08	0.0163881
HLA-DPB1	HLA-DPB1*294:01	0.0163881
HLA-A	HLA-A*02:102	0.0163881
HLA-C	HLA-C*06:132	0.0163881
HLA-A	HLA-A*01:143	0.0163881
HLA-A	HLA-A*36:01	0.0163881
HLA-C	HLA-C*07:20	0.0163881
HLA-B	HLA-B*13:26	0.0163881
HLA-C	HLA-C*07:563	0.0163881
HLA-B	HLA-B*40:03	0.0163881
HLA-C	HLA-C*06:11	0.0163881
HLA-C	HLA-C*01:09	0.0163881
HLA-A	HLA-A*30:186	0.0163881
HLA-B	HLA-B*40:80	0.0163881
HLA-DQB1	HLA-DQB1*02:17	0.0163881
HLA-A	HLA-A*11:199	0.0163881
HLA-C	HLA-C*12:74	0.0163881
HLA-B	HLA-B*78:02	0.0163881
HLA-C	HLA-C*06:06	0.0163881
HLA-DQB1	HLA-DQB1*02:12	0.0163881
HLA-DPB1	HLA-DPB1*49:01	0.0163881
HLA-B	HLA-B*37:02	0.0163881
HLA-C	HLA-C*03:86	0.0163881
HLA-C	HLA-C*07:181	0.0163881
HLA-B	HLA-B*35:484	0.0163881
HLA-B	HLA-B*38:02	0.0163881
HLA-B	HLA-B*15:34	0.0163881
HLA-B	HLA-B*07:14	0.0163881
HLA-DPB1	HLA-DPB1*80:01	0.0163881
HLA-A	HLA-A*30:166	0.0163881
HLA-DRB1	HLA-DRB1*11:12	0.0163881
HLA-B	HLA-B*15:27	0.0163881
HLA-B	HLA-B*15:07	0.0163881
HLA-B	HLA-B*51:02	0.0163881
HLA-DPB1	HLA-DPB1*184:01	0.0163881
HLA-C	HLA-C*03:535	0.0163881
HLA-A	HLA-A*03:63	0.0163881
HLA-A	HLA-A*11:12	0.0163881
HLA-A	HLA-A*24:82	0.0163881
HLA-B	HLA-B*51:09	0.0163881
HLA-DPB1	HLA-DPB1*78:01	0.0163881
HLA-A	HLA-A*74:01	0.0163881
HLA-B	HLA-B*07:143	0.0163881
HLA-C	HLA-C*02:16	0.0163881
HLA-A	HLA-A*11:326	0.0163881
HLA-B	HLA-B*56:25	0.0163881
HLA-B	HLA-B*39:31	0.0163881
HLA-C	HLA-C*07:19	0.0163881
HLA-A	HLA-A*02:36	0.0163881
HLA-A	HLA-A*02:03	0.0163881
HLA-A	HLA-A*02:76	0.0163881
HLA-A	HLA-A*30:12	0.0163881
HLA-DQA1	HLA-DQA1*01:06	0.0163881
HLA-DRB1	HLA-DRB1*04:10	0.0163881
HLA-C	HLA-C*05:08	0.0163881
HLA-C	HLA-C*04:04	0.0163881
HLA-C	HLA-C*15:08	0.0163881
HLA-B	HLA-B*15:25	0.00819403
HLA-A	HLA-A*02:804	0.00819403
HLA-A	HLA-A*03:88	0.00819403
HLA-B	HLA-B*07:368	0.00819403
HLA-A	HLA-A*01:339	0.00819403
HLA-A	HLA-A*03:09	0.00819403
HLA-DRB1	HLA-DRB1*04:265	0.00819403
HLA-B	HLA-B*40:117	0.00819403
HLA-C	HLA-C*03:35	0.00819403
HLA-C	HLA-C*07:1009	0.00819403
HLA-DRB1	HLA-DRB1*08:31	0.00819403
HLA-DQB1	HLA-DQB1*06:11	0.00819403
HLA-C	HLA-C*03:293	0.00819403
HLA-DQB1	HLA-DQB1*03:138	0.00819403
HLA-B	HLA-B*18:31	0.00819403
HLA-DQB1	HLA-DQB1*05:05	0.00819403
HLA-A	HLA-A*24:324	0.00819403
HLA-B	HLA-B*07:68	0.00819403
HLA-A	HLA-A*02:154	0.00819403
HLA-A	HLA-A*01:03	0.00819403
HLA-A	HLA-A*31:06	0.00819403
HLA-DQB1	HLA-DQB1*05:297	0.00819403
HLA-DPB1	HLA-DPB1*219:01	0.00819403
HLA-A	HLA-A*02:38	0.00819403
HLA-B	HLA-B*56:27	0.00819403
HLA-C	HLA-C*03:330	0.00819403
HLA-A	HLA-A*11:161	0.00819403
HLA-C	HLA-C*04:225N	0.00819403
HLA-B	HLA-B*13:55	0.00819403
HLA-C	HLA-C*07:250	0.00819403
HLA-C	HLA-C*01:67	0.00819403
HLA-DPB1	HLA-DPB1*1393:01	0.00819403
HLA-B	HLA-B*40:49	0.00819403
HLA-B	HLA-B*44:83	0.00819403
HLA-C	HLA-C*12:58	0.00819403
HLA-A	HLA-A*03:43	0.00819403
HLA-A	HLA-A*30:26	0.00819403
HLA-B	HLA-B*44:22	0.00819403
HLA-B	HLA-B*59:01	0.00819403
HLA-B	HLA-B*15:05	0.00819403
HLA-B	HLA-B*15:39	0.00819403
HLA-B	HLA-B*15:24	0.00819403
HLA-B	HLA-B*18:105	0.00819403
HLA-A	HLA-A*02:346	0.00819403
HLA-A	HLA-A*02:19	0.00819403
HLA-A	HLA-A*24:515	0.00819403
HLA-C	HLA-C*03:118	0.00819403
HLA-DRB1	HLA-DRB1*13:120	0.00819403
HLA-A	HLA-A*30:177	0.00819403
HLA-A	HLA-A*74:03	0.00819403
HLA-C	HLA-C*07:299	0.00819403
HLA-A	HLA-A*68:45	0.00819403
HLA-B	HLA-B*15:293	0.00819403
HLA-C	HLA-C*02:26	0.00819403
HLA-A	HLA-A*26:14	0.00819403
HLA-C	HLA-C*05:29	0.00819403
HLA-C	HLA-C*12:203	0.00819403
HLA-C	HLA-C*04:105N	0.00819403
HLA-A	HLA-A*26:15	0.00819403
HLA-B	HLA-B*50:43	0.00819403
HLA-C	HLA-C*15:74	0.00819403
HLA-C	HLA-C*12:24	0.00819403
HLA-B	HLA-B*18:18	0.00819403
HLA-A	HLA-A*11:72	0.00819403
HLA-B	HLA-B*08:12	0.00819403
HLA-C	HLA-C*03:139	0.00819403
HLA-DRB1	HLA-DRB1*11:137	0.00819403
HLA-B	HLA-B*13:118	0.00819403
HLA-B	HLA-B*37:50	0.00819403
HLA-A	HLA-A*24:243	0.00819403
HLA-B	HLA-B*27:12	0.00819403
HLA-A	HLA-A*23:79	0.00819403
HLA-A	HLA-A*68:08	0.00819403
HLA-C	HLA-C*04:29	0.00819403
HLA-C	HLA-C*16:23	0.00819403
HLA-A	HLA-A*26:02	0.00819403
HLA-C	HLA-C*01:188	0.00819403
HLA-A	HLA-A*23:50	0.00819403
HLA-C	HLA-C*15:62	0.00819403
HLA-DRB1	HLA-DRB1*11:06	0.00819403
HLA-DRB1	HLA-DRB1*16:05	0.00819403
HLA-DQB1	HLA-DQB1*06:07	0.00819403
HLA-A	HLA-A*24:260	0.00819403
HLA-B	HLA-B*27:38	0.00819403
HLA-B	HLA-B*57:25	0.00819403
HLA-DRB1	HLA-DRB1*04:68	0.00819403
HLA-A	HLA-A*03:205	0.00819403
HLA-A	HLA-A*31:21	0.00819403
HLA-B	HLA-B*15:125	0.00819403
HLA-C	HLA-C*03:09	0.00819403
HLA-B	HLA-B*56:12	0.00819403
HLA-B	HLA-B*44:46	0.00819403
HLA-C	HLA-C*07:16	0.00819403
HLA-DRB1	HLA-DRB1*15:06	0.00819403
HLA-DPB1	HLA-DPB1*271:01	0.00819403
HLA-C	HLA-C*03:43	0.00819403
HLA-B	HLA-B*44:54	0.00819403
HLA-B	HLA-B*35:87	0.00819403
HLA-C	HLA-C*04:220	0.00819403
HLA-DPB1	HLA-DPB1*68:01	0.00819403
HLA-C	HLA-C*06:31	0.00819403
HLA-DPB1	HLA-DPB1*71:01	0.00819403
HLA-A	HLA-A*02:199	0.00819403
HLA-DPB1	HLA-DPB1*46:01	0.00819403
HLA-DPB1	HLA-DPB1*66:01	0.00819403
HLA-A	HLA-A*01:43	0.00819403
HLA-C	HLA-C*15:72	0.00819403
HLA-A	HLA-A*02:571	0.00819403
HLA-A	HLA-A*24:310	0.00819403
HLA-C	HLA-C*07:76	0.00819403
HLA-C	HLA-C*07:184	0.00819403
HLA-B	HLA-B*15:33	0.00819403
HLA-DPB1	HLA-DPB1*18:01	0.00819403
HLA-B	HLA-B*78:05	0.00819403
HLA-DRB1	HLA-DRB1*16:03	0.00819403
HLA-A	HLA-A*03:22	0.00819403
HLA-A	HLA-A*24:56	0.00819403
HLA-B	HLA-B*35:214	0.00819403
HLA-B	HLA-B*39:10	0.00819403
HLA-DPB1	HLA-DPB1*601:01	0.00819403
HLA-DQB1	HLA-DQB1*03:256	0.00819403
HLA-C	HLA-C*06:30	0.00819403
HLA-C	HLA-C*17:11	0.00819403
HLA-A	HLA-A*03:24	0.00819403
HLA-A	HLA-A*68:66	0.00819403
HLA-C	HLA-C*06:104	0.00819403
HLA-DRB1	HLA-DRB1*11:180	0.00819403
HLA-A	HLA-A*29:37	0.00819403
HLA-B	HLA-B*07:07	0.00819403
HLA-C	HLA-C*15:217	0.00819403
HLA-DPB1	HLA-DPB1*41:01	0.00819403
HLA-B	HLA-B*44:125	0.00819403
HLA-DQB1	HLA-DQB1*06:14	0.00819403
HLA-B	HLA-B*13:09	0.00819403
HLA-C	HLA-C*02:43	0.00819403
HLA-B	HLA-B*35:11	0.00819403
HLA-B	HLA-B*49:11	0.00819403
HLA-A	HLA-A*29:66	0.00819403
HLA-DPB1	HLA-DPB1*369:01	0.00819403
HLA-C	HLA-C*07:92	0.00819403
HLA-DQB1	HLA-DQB1*03:258	0.00819403
HLA-DPB1	HLA-DPB1*201:01	0.00819403
HLA-C	HLA-C*07:647	0.00819403
HLA-C	HLA-C*04:370	0.00819403
HLA-C	HLA-C*04:10	0.00819403
HLA-DQB1	HLA-DQB1*06:210	0.00819403
HLA-DRB1	HLA-DRB1*03:04	0.00819403
HLA-A	HLA-A*11:03	0.00819403
HLA-A	HLA-A*32:13	0.00819403
HLA-A	HLA-A*33:19	0.00819403
HLA-B	HLA-B*40:47	0.00819403
HLA-DPB1	HLA-DPB1*33:01	0.00819403
HLA-B	HLA-B*08:94	0.00819403
HLA-C	HLA-C*06:252	0.00819403
HLA-A	HLA-A*24:20	0.00819403
HLA-C	HLA-C*01:06	0.00819403
HLA-B	HLA-B*27:133	0.00819403
HLA-B	HLA-B*07:163	0.00819403
HLA-B	HLA-B*27:127	0.00819403
HLA-B	HLA-B*47:04	0.00819403
HLA-A	HLA-A*25:43	0.00819403
HLA-C	HLA-C*15:76	0.00819403
HLA-B	HLA-B*39:05	0.00819403
HLA-A	HLA-A*68:35	0.00819403
HLA-B	HLA-B*39:07	0.00819403
HLA-B	HLA-B*15:73	0.00819403
HLA-C	HLA-C*02:77	0.00819403
HLA-A	HLA-A*01:380	0.00819403
HLA-B	HLA-B*44:09	0.00819403
HLA-DRB1	HLA-DRB1*14:11	0.00819403
HLA-B	HLA-B*40:18	0.00819403
HLA-A	HLA-A*01:66	0.00819403
HLA-B	HLA-B*15:504	0.00819403
HLA-DPB1	HLA-DPB1*200:01	0.00819403
HLA-DQB1	HLA-DQB1*06:27	0.00819403
HLA-DPB1	HLA-DPB1*30:01	0.00819403
HLA-B	HLA-B*18:63	0.00819403
HLA-A	HLA-A*25:03	0.00819403
HLA-B	HLA-B*42:01	0.00819403
HLA-A	HLA-A*02:460	0.00819403
HLA-B	HLA-B*51:157	0.00819403
HLA-B	HLA-B*18:10	0.00819403
HLA-C	HLA-C*04:86	0.00819403
HLA-B	HLA-B*40:219	0.00819403
HLA-B	HLA-B*44:212	0.00819403
HLA-C	HLA-C*04:120	0.00819403
HLA-B	HLA-B*49:47	0.00819403
HLA-DRB1	HLA-DRB1*13:19	0.00819403
HLA-DRB1	HLA-DRB1*11:69	0.00819403
HLA-B	HLA-B*53:17	0.00819403
HLA-C	HLA-C*15:22	0.00819403
HLA-A	HLA-A*03:123	0.00819403
HLA-B	HLA-B*40:32	0.00819403
HLA-A	HLA-A*02:22	0.00819403
HLA-C	HLA-C*07:41	0.00819403
HLA-C	HLA-C*01:64	0.00819403
HLA-B	HLA-B*35:14	0.00819403
HLA-A	HLA-A*24:616	0.00819403
HLA-DPB1	HLA-DPB1*113:01	0.00819403
HLA-C	HLA-C*02:56	0.00819403
HLA-A	HLA-A*02:228	0.00819403
HLA-C	HLA-C*08:94	0.00819403
HLA-C	HLA-C*12:127	0.00819403
HLA-DRB1	HLA-DRB1*14:02	0.00819403
HLA-A	HLA-A*24:290	0.00819403
HLA-A	HLA-A*68:249	0.00819403
HLA-A	HLA-A*11:83	0.00819403
HLA-A	HLA-A*26:17	0.00819403
HLA-A	HLA-A*29:56	0.00819403
HLA-C	HLA-C*07:189	0.00819403
HLA-B	HLA-B*50:45	0.00819403
HLA-C	HLA-C*03:116	0.00819403
HLA-DPB1	HLA-DPB1*127:01	0.00819403
HLA-B	HLA-B*18:15	0.00819403
HLA-DRB1	HLA-DRB1*11:16	0.00819403
HLA-B	HLA-B*67:01	0.00819403
HLA-B	HLA-B*35:42	0.00819403
HLA-DRB1	HLA-DRB1*11:84	0.00819403
HLA-B	HLA-B*50:02	0.00819403
HLA-B	HLA-B*44:55	0.00819403
HLA-B	HLA-B*49:10	0.00819403
HLA-C	HLA-C*14:16	0.00819403
HLA-DPB1	HLA-DPB1*92:01	0.00819403
HLA-A	HLA-A*02:85	0.00819403
HLA-B	HLA-B*78:03	0.00819403
HLA-DRB1	HLA-DRB1*11:08	0.00819403
HLA-DRB1	HLA-DRB1*04:50	0.00819403
HLA-C	HLA-C*08:06	0.00819403
HLA-B	HLA-B*44:21	0.00819403
HLA-A	HLA-A*30:133	0.00819403
HLA-DPB1	HLA-DPB1*487:01	0.00819403
HLA-A	HLA-A*25:59	0.00819403
HLA-DPB1	HLA-DPB1*540:01	0.00819403
HLA-C	HLA-C*16:34	0.00819403
HLA-C	HLA-C*05:46	0.00819403
HLA-C	HLA-C*17:40	0.00819403
HLA-B	HLA-B*35:432	0.00819403
HLA-B	HLA-B*18:58	0.00819403
HLA-B	HLA-B*35:190	0.00819403
HLA-B	HLA-B*40:19	0.00819403
HLA-DPB1	HLA-DPB1*348:01	0.00819403
HLA-C	HLA-C*07:17	0.00819403
HLA-C	HLA-C*03:590	0.00819403
HLA-A	HLA-A*30:79	0.00819403
HLA-B	HLA-B*35:17	0.00819403
HLA-DQB1	HLA-DQB1*03:12	0.00819403
HLA-B	HLA-B*15:78	0.00819403
HLA-C	HLA-C*06:03	0.00819403
HLA-A	HLA-A*02:30	0.00819403
HLA-DRB1	HLA-DRB1*15:11	0.00819403

### Sheet: Sheet2
Gene	Allele	Allele Frequency (%)
HLA-DPB1	HLA-DPB1*04	54.9082
HLA-DQA1	HLA-DQA1*01	42.9531
HLA-DQB1	HLA-DQB1*03	34.4559
HLA-A	HLA-A*02	29.4166
HLA-C	HLA-C*07	27.0321
HLA-DQA1	HLA-DQA1*05	27.0239
HLA-DQB1	HLA-DQB1*06	22.8859
HLA-DQB1	HLA-DQB1*05	20.1082
HLA-DQB1	HLA-DQB1*02	19.1331
HLA-DPB1	HLA-DPB1*02	15.921
HLA-DRB1	HLA-DRB1*07	13.9053
HLA-DQA1	HLA-DQA1*02	13.8889
HLA-DRB1	HLA-DRB1*11	13.6185
HLA-A	HLA-A*03	13.5202
HLA-DRB1	HLA-DRB1*15	13.3317
HLA-C	HLA-C*04	13.2498
HLA-DRB1	HLA-DRB1*13	13.1105
HLA-C	HLA-C*06	12.5451
HLA-DQA1	HLA-DQA1*03	12.5369
HLA-A	HLA-A*01	11.9715
HLA-DRB1	HLA-DRB1*01	11.7502
HLA-C	HLA-C*12	11.7257
HLA-B	HLA-B*07	11.6847
HLA-A	HLA-A*24	11.2176
HLA-B	HLA-B*35	11.0619
HLA-DRB1	HLA-DRB1*04	10.8653
HLA-DPB1	HLA-DPB1*03	10.767
HLA-C	HLA-C*03	9.88201
HLA-B	HLA-B*44	9.2101
HLA-DRB1	HLA-DRB1*03	8.22681
HLA-B	HLA-B*18	6.92396
HLA-B	HLA-B*08	6.70272
HLA-B	HLA-B*13	6.54703
HLA-B	HLA-B*51	6.24385
HLA-A	HLA-A*11	6.21927
HLA-C	HLA-C*02	5.85873
HLA-B	HLA-B*40	5.59653
HLA-B	HLA-B*15	5.52278
HLA-A	HLA-A*26	5.17863
HLA-B	HLA-B*27	4.941
HLA-C	HLA-C*01	4.22812
HLA-A	HLA-A*25	4.14618
HLA-DRB1	HLA-DRB1*16	3.93314
HLA-A	HLA-A*68	3.83481
HLA-DRB1	HLA-DRB1*08	3.77745
HLA-B	HLA-B*38	3.65454
HLA-C	HLA-C*05	3.58079
HLA-DQB1	HLA-DQB1*04	3.41691
HLA-C	HLA-C*08	3.22845
HLA-DQA1	HLA-DQA1*04	3.10554
HLA-C	HLA-C*15	3.0154
HLA-DPB1	HLA-DPB1*01	2.82694
HLA-A	HLA-A*32	2.82694
HLA-B	HLA-B*57	2.79417
HLA-A	HLA-A*31	2.6057
HLA-DPB1	HLA-DPB1*17	2.59751
HLA-DRB1	HLA-DRB1*14	2.53196
HLA-A	HLA-A*30	2.52376
HLA-B	HLA-B*14	2.49099
HLA-A	HLA-A*33	2.42543
HLA-B	HLA-B*39	2.31072
HLA-DRB1	HLA-DRB1*12	2.28614
HLA-B	HLA-B*52	2.24517
HLA-B	HLA-B*41	2.24517
HLA-A	HLA-A*23	2.13864
HLA-C	HLA-C*17	2.03212
HLA-DPB1	HLA-DPB1*13	1.99115
HLA-DPB1	HLA-DPB1*05	1.95837
HLA-B	HLA-B*49	1.90102
HLA-C	HLA-C*16	1.84366
HLA-C	HLA-C*14	1.63061
HLA-B	HLA-B*50	1.56506
HLA-DRB1	HLA-DRB1*09	1.45034
HLA-DPB1	HLA-DPB1*06	1.42576
HLA-DPB1	HLA-DPB1*23	1.3766
HLA-B	HLA-B*56	1.32743
HLA-DRB1	HLA-DRB1*10	1.21272
HLA-B	HLA-B*58	1.20452
HLA-A	HLA-A*29	1.18814
HLA-DPB1	HLA-DPB1*10	1.11439
HLA-B	HLA-B*55	1.11439
HLA-DPB1	HLA-DPB1*14	1.06522
HLA-B	HLA-B*37	1.05703
HLA-DPB1	HLA-DPB1*09	0.999672
HLA-DPB1	HLA-DPB1*15	0.729269
HLA-DPB1	HLA-DPB1*11	0.721075
HLA-A	HLA-A*66	0.589971
HLA-B	HLA-B*48	0.565388
HLA-DQA1	HLA-DQA1*06	0.491642
HLA-DPB1	HLA-DPB1*19	0.38512
HLA-B	HLA-B*47	0.294985
HLA-B	HLA-B*53	0.245821
HLA-DPB1	HLA-DPB1*16	0.204851
HLA-B	HLA-B*46	0.196657
HLA-C	HLA-C*18	0.147493
HLA-A	HLA-A*69	0.131105
HLA-B	HLA-B*45	0.122911
HLA-DPB1	HLA-DPB1*34	0.114716
HLA-DPB1	HLA-DPB1*36	0.114716
HLA-B	HLA-B*54	0.0983284
HLA-DPB1	HLA-DPB1*26	0.0901344
HLA-DPB1	HLA-DPB1*136	0.0901344
HLA-DPB1	HLA-DPB1*20	0.0819403
HLA-DPB1	HLA-DPB1*88	0.0819403
HLA-B	HLA-B*73	0.0737463
HLA-DPB1	HLA-DPB1*45	0.0573582
HLA-DPB1	HLA-DPB1*109	0.0409702
HLA-B	HLA-B*78	0.0327761
HLA-A	HLA-A*34	0.0245821
HLA-DPB1	HLA-DPB1*51	0.0245821
HLA-A	HLA-A*74	0.0245821
HLA-DPB1	HLA-DPB1*199	0.0245821
HLA-DPB1	HLA-DPB1*57	0.0163881
HLA-DPB1	HLA-DPB1*758	0.0163881
HLA-DPB1	HLA-DPB1*294	0.0163881
HLA-A	HLA-A*36	0.0163881
HLA-DPB1	HLA-DPB1*49	0.0163881
HLA-DPB1	HLA-DPB1*80	0.0163881
HLA-DPB1	HLA-DPB1*184	0.0163881
HLA-DPB1	HLA-DPB1*78	0.0163881
HLA-DPB1	HLA-DPB1*219	0.00819403
HLA-DPB1	HLA-DPB1*1393	0.00819403
HLA-B	HLA-B*59	0.00819403
HLA-DPB1	HLA-DPB1*271	0.00819403
HLA-DPB1	HLA-DPB1*68	0.00819403
HLA-DPB1	HLA-DPB1*71	0.00819403
HLA-DPB1	HLA-DPB1*46	0.00819403
HLA-DPB1	HLA-DPB1*66	0.00819403
HLA-DPB1	HLA-DPB1*18	0.00819403
HLA-DPB1	HLA-DPB1*601	0.00819403
HLA-DPB1	HLA-DPB1*41	0.00819403
HLA-DPB1	HLA-DPB1*369	0.00819403
HLA-DPB1	HLA-DPB1*201	0.00819403
HLA-DPB1	HLA-DPB1*33	0.00819403
HLA-DPB1	HLA-DPB1*200	0.00819403
HLA-DPB1	HLA-DPB1*30	0.00819403
HLA-B	HLA-B*42	0.00819403
HLA-DPB1	HLA-DPB1*113	0.00819403
HLA-DPB1	HLA-DPB1*127	0.00819403
HLA-B	HLA-B*67	0.00819403
HLA-DPB1	HLA-DPB1*92	0.00819403
HLA-DPB1	HLA-DPB1*487	0.00819403
HLA-DPB1	HLA-DPB1*540	0.00819403
HLA-DPB1	HLA-DPB1*348	0.00819403
